# Multi-omics empowered deep phenotyping of ulcerative colitis

**DOI:** 10.1101/2022.05.25.22275502

**Authors:** Lukas Janker, Dina Schuster, Patricia Bortel, Gerhard Hagn, Julia Brunmair, Samuel M. Meier-Menches, Johanna C. Mader, Astrid Slany, Andrea Bileck, Christian Madl, Lukas Unger, Barbara Hennlich, Barbara Weitmayr, Giorgia Del Favero, Dietmar Pils, Tobias Pukrop, Nikolaus Pfisterer, Thomas Feichtenschlager, Christopher Gerner

## Abstract

**Objective:** Ulcerative colitis (UC) is a chronic disease with rising incidence and unclear etiology. The application of mass spectrometry-based analysis methods shall support the establishment of systemic molecular biomarker signatures providing status information with regard to individual UC pathomechanisms.

**Design:** UC pathomechanisms were assessed by proteome profiling of human tissue specimen, obtained from five distinct colon locations each of 12 patients. Systemic disease-associated alterations were investigated in a cross-sectional setting by mass spectrometry-based multi-omics analyses comprising proteins, metabolites and eicosanoids of plasma obtained from UC patients during disease and upon remission in comparison to healthy controls.

**Results:** Tissue proteome profiling identified colitis-associated activation of neutrophils, macrophages, B- and T-cells, fibroblasts, endothelial cells and platelets, and indicated hypoxic stress, as well as a general downregulation of mitochondrial proteins accompanying the establishment of apparent wound healing-promoting activities including scar formation. While the immune cells mainly contributed pro-inflammatory proteins, the colitis-associated epithelial cells, fibroblasts, endothelial cells and platelets predominantly formed anti-inflammatory and wound healing-promoting proteins. Blood plasma proteomics indicated chronic inflammation and platelet activation, whereas plasma metabolomics identified disease-associated deregulation of bile acids, eicosanoids and gut microbiome-derived metabolites. Upon remission, several, but not all, molecular candidate biomarker levels recovered to normal levels. These findings may indicate that pathomechanisms related to gut functions, gut microbiome status, microvascular damage and metabolic dysregulation associated with hypoxia may not resolve uniformly during remission.

**Conclusions:** This study integrates and expands the knowledge about local and systemic effects of UC and identifies biomarker profiles related to molecular UC pathomechanisms.
