## Supplementary_Table_S1 for "Multi-omics empowered deep phenotyping of ulcerative colitis"

### Sheet: Tabelle1
	PA1	PA2	PA3	PA4	PA5	PA6	PA7	PA8	PA9	PA10	PA11	PA12
Duration of Illness [years]	23	18	15	1	12	30	8	5	17	26	20	9
Medication	Urbason 6mg; Entyvio 300mg (monthly)	Mezavant 500mg 2-0-2; Inflectra 100mg	Mezavant 2400mg	Prednisolut 12.5mg	Cortiment 9mg	Misagran 1000mg 2-0-2; Cortiment 9mg; Femostan conti; Furadantin retard	Urbason 2mg; Ramipril 10mg 0.5-0-0.5; Euthyrox 100mg 1-0-0	Mesagran 3000mg; Salofalk 500mg	Simponi 100mg/3 weeks; Minostad 50mg /day	Entyvio 300mg / month; Urbason 2mg; Rivacor Plus; Daflon 500mg; Imodium 2mg	Prednisolon 10mg	Stelara 420mg; Prednisolon 12.5mg; Mesagran 3000mg
Mayo-Score [mdcalc.com]	5	9	4	10	4	5	9	5	4	3	3	10
Leucocytes [G./L]	11.7	10.2	8.3	10.4	9.2	6.5	10.1	7.6	10.7	12.2	11.3	7.7
Thrombocytes [G./L]	428	400	421	430	280	339	321	292	246	376	408	292
Erythrocytes [T/L]	4.98	4.04	4.39	3.76	5.88	4.97	5.12	5.62	4.5	4.2	4.51	4.63
Hemoglobin [g/dL]	14.2	12.3	12.9	11.9	18.2	15.1	14.6	16.4	13.7	12.9	13	12.1
Hematocrit [%]	44.4	38	39.7	35.9	53.5	45.3	44.7	47.9	40.1	40.2	40.3	39.8
MCV [fL]	89.2	94.1	90.4	95.5	91	91.1	87.3	85.2	89.1	95.7	89.4	86
MCH [pg]	28.5	30.4	29.4	31.6	31	30.4	28.5	29.2	30.4	30.7	28.8	26.1
MCHC [g/dL]	32	32.4	32.5	33.1	34	33.3	32.7	34.2	34.2	32.1	32.3	30.4
RDW-CV [%]	14.9	11.9	13.7	13.1	12	12.8	13.3	12.2	11.7	13.4	14.2	20.1
Thrombokrit [%]	0.38	0.35	0.45	0.36	0.27	0.34	0.32	0.31	0.25	0.41	0.39	0.3
MPV [fL]	9	8.7	10.7	8.3	9.6	10.1	10.1	10.8	10.2	10.9	9.6	10.4
PDW-SD [fL]	9.1	8.8	11.5	7.9	11.4	11.1	12	13.6	11.4	13.6	10.3	11.8
CRP [mg/L]	4.9	8.9	1.2	63.2	1	0.3	9.6	1	1.7	6.3	0.7	10.4
Sodium [mmol/L]	142	143	141	143	140	141	141	138	141	144	143	141
Potassium [mmol/L]	4.3	3.7	4	4.2	4.4	-	4.4	3.9	3.7	4	4.2	3.8
Chlorid [mmol/L]	104	103	107	106	99	104	102	100	104	108	102	104
Calcium [mmol/L]	2.45	2.38	2.28	2.12	2.53	2.29	2.48	2.5	2.33	2.43	2.35	2.34
Phosphate [mmol/L]	-	-	-	0.75	-	-	0.89	1.01	0.92	1.47	-	0.79
Magensium [mmol/L]	-	-	-	0.7	-	0.9	0.8	0.9	0.7	0.6	-	0.8
Creatinine [mg/dL]	0.97	0.64	0.56	0.58	1.06	0.88	0.72	0.93	0.84	1.2	0.88	1.01
GFR/1.7m2KO (MDRD) [mL/min/1.7m2]	86	99	129	113	78	66	79	98	90	47	81	56
CK [U/L]	67	49	75	35	122	-	96	-	-	51	99	67
ASAT (GOT) [U/L]	23	17	16	-	46	-	-	-	19	24	-	-
ALAT (GPT) [U/L]	16	20	15	15	98	-	22	49	17	19	16	20
Gamma-GT [U/L]	23	17	8	12	93	-	20	45	11	30	8	23
Alk. Phosphatase (AP) [U/L]	62	89	103	53	87	-	63	99	47	65	55	70
Bilirubin [mg/dL]	0.77	4	1.08	0.23	1.03	0.51	0.47	0.55	1.47	0.93	0.56	0.95
Alpha-Amylase [U/L]	-	-	-	60	-	42	-	-	-	62	-	45
LDH [U/L]	-	-	-	178	-	-	232	-	-	223	-	217
Lipase [U/L]	51	22	44	13	32	45	47	14	36	36	20	23
Glucose [mg/dL]	102	86	75	86	98	92	120	-	-	120	92	105
Albumin [g/L]	-	-	-	33.5	-	43.1	-	47.7	43.5	42	-	45
Calprotectin / ST [µg/g]	1071	757	482	815	403	50	1789	794	342	218	124	2893
Cholesterol [mg/dL]	197	218	158	126	323	206	146	203	162	216	205	227
HDL-Cholesterol [mg/dL]	86	96	57	41	47	59	49	-	58	64	70	69
LDL-Cholesterol [mg/dL]	96	112	81	77	233	126	77	-	96	118	111	115
Triglycerides [mg/dL]	75	52	102	39	217	106	99	266	38	172	121	212
Lipoprotein (a) [nmol/L]	<7	319.4	15.6	14.7	<7	<7	-	<7	50.4	12.4	19.8	57.7
