## Supplementary_Table_S2 for "Multi-omics empowered deep phenotyping of ulcerative colitis"

### Sheet: Tabelle1
	PR13	PR14	PR15	PR16	PR17	PR18	PR19	PR20	PR21	PR22
Duration of Illness [years]	6	23	27	32	10	18	14	-	1	27
Medication	Immunoprin 50mg 1-0-0; Inflectra 400mg	Humira / 3 weeks; Ebetrexat 10mg; Folsan; VitD; Tyrex 50mg	Immurek 125mg; Oleovit; Mesagran 3000mg	Inflectra 700mg; Concor cor 2.5mg; Mesagran 3000mg; Valsa 160mg; Lixiana 60mg; Simvastatin 40mg; Vastarel 35mg	Simponi 100mg / 2 weeks; Mesagran 1000mg; Calciduran V3 500/800 IE	Simponi 100mg / 6 weeks; Blopress 32mg	Pentasa 2000mg 2-0-0; Tardyferon	Pentasa 2000mg 1-0-1; Inflectra 400mg / 6 weeks	Mesagran 4000mg	-
Leucocytes [G./L]	5.1	5.1	5.9	4.5	9.9	7.2	8.9	5.5	5.1	9.1
Thrombocytes [G./L]	270	276	219	182	397	208	225	234	196	271
Erythrocytes [T/L]	4.82	4.79	4.31	5.21	4.13	5.45	5.13	4.87	5.04	5.49
Hemoglobin [g/dL]	14.5	14.1	13.8	15.2	13.1	15.1	16.3	14.1	15.5	16.2
Hematocrit [%]	44.8	43.9	40.5	45.5	38.8	46.9	48.2	42.8	45.6	48.5
MCV [fL]	92.9	91.6	94	87.3	93.3	86.1	94	87.9	90.5	88.3
MCH [pg]	30.1	29.4	32	29.2	31.7	27.7	31.8	29	30.8	29.5
MCHC [g/dL]	32.4	32.1	34.1	33.4	33.8	32.2	33.8	32.9	34	33.4
RDW-CV [%]	12.8	14.2	14.3	13.3	14.2	13.4	12.3	13.2	11.9	12.8
Neutroph. Gran. abs. [G./L]	2.35	2.37	3.63	2.07	6.56	-	7.05	-	1.93	5.57
Lymphozyten abs. [G./L]	1.69	2.13	1.49	1.64	2.24	-	1.33	-	2.25	2.47
Monozyten abs. [G./L]	0.49	0.46	0.61	0.46	0.81	-	0.46	-	0.78	0.66
Eosinophile Gr. abs. [G./L]	0.54	0.09	0.1	0.31	0.16	-	0.06	-	0.12	0.34
Basophile Gr.abs. [G./L]	0.04	0.04	0.04	0.04	0.1	-	0.03	-	0.03	0.06
Neutroph. Gran. rel. [%]	45.9	46.6	61.8	45.7	66.5	-	78.9	-	37.8	61.2
Lymphozyten rel. [%]	33.1	41.8	25.4	36.3	22.7	-	14.9	-	44	27.1
Monozyten rel. [%]	9.6	9	10.4	10.2	8.2	-	5.2	-	15.3	7.3
Eosinophile Gr. rel. [%]	10.6	1.8	1.7	6.9	1.6	-	0.7	-	2.3	3.7
Basophile Gr.rel. [%]	0.8	0.8	0.7	0.9	1	-	0.3	-	0.6	0.7
Thrombokrit [%]	0.3	0.25	0.23	0.19	0.39	0.24	0.24	0.24	0.21	0.31
MPV [fL]	11	9.2	10.7	10.7	9.8	11.7	10.8	10.3	10.7	11.6
PDW-SD [fL]	13.4	9.9	12.5	12.7	10.8	15.1	13	11.8	13.4	14.8
CRP [mg/L]	3.9	1.2	0.7	0.6	3.4	15	<0.3	3.8	<0.3	2
Sodium [mmol/L]	141	143	140	142	141	140	143	141	139	141
Potassium [mmol/L]	3.9	4.3	3.9	4.2	3.9	4.4	4.6	4	3.4	3.8
Chlorid [mmol/L]	104	104	100	103	103	100	103	106	100	103
Calcium [mmol/L]	2.46	2.46	2.38	2.27	2.27	2.39	2.49	2.37	2.3	2.35
Phosphate [mmol/L]	1.38	1.01	0.71	0.66	0.97	1.16	1.03	1.05	0.99	0.74
Magensium [mmol/L]	0.8	0.8	0.8	0.9	0.7	0.7	0.9	0.9	0.9	0.8
Creatinine [mg/dL]	0.76	0.73	0.82	1	0.57	0.73	1.03	0.75	0.98	0.87
GFR/1.7m2KO (MDRD) [mL/min/1.7m2]	93	94	102	78	115	106	96	89	102	104
CK [U/L]	120	-	-	-	-	54	-	83	-	106
ASAT (GOT) [U/L]	-	-	-	-	-	-	-	-	-	-
ALAT (GPT) [U/L]	10	18	22	17	13	20	30	34	44	22
Gamma-GT [U/L]	11	11	17	17	29	20	29	33	21	20
Alk. Phosphatase (AP) [U/L]	39	57	57	63	41	66	52	66	88	45
Bilirubin [mg/dL]	0.21	0.5	0.48	1.31	0.29	0.52	2.78	0.45	0.63	0.34
Alpha-Amylase [U/L]	-	-	-	-	-	45	-	40	-	-
LDH [U/L]	182	-	-	-	-	180	-	197	-	186
Lipase [U/L]	39	45	-	25	33	17	55	28	23	60
Glucose [mg/dL]	82	-	-	-	-	91	-	93	-	100
Albumin [g/L]	-	46.1	43.8	43.7	32.4	-	51.3	42.6	43.5	-
Calprotectin / ST [µg/g]	7.8	15	25	10	9.5	11	6.6	11	4	<3.8
Cholesterol [mg/dL]	162	247	204	105	-	252	169	260	198	240
HDL-Cholesterol [mg/dL]	69	86	79	43	-	70	60	67	49	41
LDL-Cholesterol [mg/dL]	82	145	112	50	-	158	93	165	132	174
Triglycerides [mg/dL]	52	79	65	61	-	116	80	141	84	127
Lipoprotein (a) [nmol/L]	<7	<7	18.4	<7	-	<7	<7	13.7	<7	<7
