## Supplementary_Table_S5 for "Multi-omics empowered deep phenotyping of ulcerative colitis"

### Sheet: Sheet1
Gene name	Average z-score Non-Inflamed	Average z-score Surrounding	Average z-score Inflamed
LTF	-0.65721	-0.098148	1.1085
ELANE	-0.631657	-0.106022	1.08001
PRTN3	-0.666966	-0.0958478	1.12026
LYZ	-0.704885	-0.0737353	1.1495
IFI16	-0.724867	0.163391	0.883062
TNC	-0.846321	0.209142	1.00805
AIF1	-0.654998	0.548102	0.297369
CSRP2	-0.699036	0.137084	0.877199
CD40	-0.467475	-0.0476841	0.760818
CD79A	-0.209926	-0.269973	0.652357
BTK	-0.521154	0.175194	0.562739
LSP1	-0.754344	0.127785	0.971785
PTPRC	-0.682144	0.0479678	0.963256
FGL2	-0.651112	0.144392	0.796177
REG4	-0.49363	0.201841	0.488145
PLA2G2A	-0.581861	0.284151	0.517602
SERPINB5	-0.677336	0.184457	0.785434
GREM1	-0.468632	-0.139464	0.877279
MUC12	-0.363298	0.0065631	0.536744
COL4A2	-0.544489	-0.029695	0.853852
FBLN5	-0.624243	0.277541	0.589437
PXDN	-0.48351	0.0186181	0.701992
FBLN1	-0.765679	0.117948	1.00108
PECAM1	-0.534623	-0.216226	1.07222
PDGFRA	-0.366951	-0.0725909	0.641165
PDGFRB	-0.547047	0.0245201	0.789921
MX1	-0.525322	0.0699297	0.700573
GBP2	-0.56361	-0.0316282	0.88495
ISG20	-0.66747	0.106286	0.868346
C2	-0.664141	-0.0365546	1.04191
C3	-0.446418	-0.118178	0.817349
CFI	-0.512332	-0.21332	1.03515
MFGE8	-0.526706	-0.128522	0.950711
MGAT1	-0.585995	0.0226218	0.850715
TIGAR	-0.443765	0.0328477	0.624588
SERPINB8	-0.565637	-0.155163	1.04241
IL1RN	-0.617932	0.013731	0.909734
APCS	-0.418382	-0.130385	0.790554
EFEMP1	-0.648455	0.0292988	0.936059
ANGPTL2	-0.353926	-0.403622	1.03542
VCAM1	-0.581683	0.282972	0.518809
CSRP2	-0.699036	0.137084	0.877199
AQP1	-0.503915	-0.00211125	0.758513
LIMS1	-0.721111	0.0893016	0.970039
MXRA5	-0.672978	0.169773	0.797251
COL1A1	-0.297986	-0.145186	0.628461
FN1	-0.749613	0.128273	0.964079
CLCA1	0.54104	0.168864	-1.02264
SLC4A4	0.662327	0.158001	-1.19099
CEACAM7	0.615387	-0.00884165	-0.912029
ACOX1	0.683555	0.0256329	-1.05737
ACSF2	0.795379	-0.00109855	-1.19169
ECI2	0.691872	0.121994	-1.1903
UGT1A8	0.682324	0.0271912	-1.05747
UGT2A3	0.834387	-0.204711	-0.995692
SLC26A2	0.873041	-0.290939	-0.945888
