## Supplementary_Table_S7 for "Multi-omics empowered deep phenotyping of ulcerative colitis"

### Sheet: UC_Data_matrix_Eicosanoids_plas
Analyte	PA1	PA2	PA3	PA4	PA5	PA6	PA7	PA8	PA9	PA10	PA11	PA12	PR13	PR14	PR15	PR16	PR17	PR18	PR19	PR20	PR21	PR22	PC23	PC24	PC25	PC26	PC27	PC28	PC29	PC30	PC31	PC32
11_HEPE	0.102158	0.0863668	n.d.	0.0763931	n.d.	n.d.	0.0571812	0.0603579	0.103247	0.0996273	0.0372058	n.d.	n.d.	0.0672938	0.0615434	n.d.	0.0347029	0.151538	0.0861149	n.d.	n.d.	n.d.	n.d.	n.d.	n.d.	n.d.	n.d.	n.d.	n.d.	n.d.	n.d.	n.d.
11S_HETE	0.265582	0.216707	0.161706	0.0717895	0.0979618	0.0585401	0.207249	0.435332	0.0906723	0.658837	0.0552583	0.0669327	0.0456288	0.120774	n.d.	0.197068	0.432737	0.233969	0.294382	0.138527	0.0506825	n.d.	n.d.	0.0807266	n.d.	0.0762759	0.0444105	0.0402437	n.d.	0.102005	n.d.	0.0541005
12.13_DiHOME	1.77978	1.62438	2.93957	2.41134	1.19579	3.84943	1.11401	0.960637	0.781172	2.53003	2.34964	1.68533	4.10036	5.54727	5.63511	1.9347	0.687595	2.95588	0.716401	2.33088	2.08969	1.23551	1.78511	1.75861	0.691959	4.23273	2.66026	7.36096	1.20794	4.12779	1.5113	3.25624
12_epi_LTB4	0.102654	0.0834592	n.d.	0.0652835	0.0722142	0.058283	0.0950493	0.126288	0.0762522	0.120737	0.0515683	n.d.	0.0794508	0.0816158	0.0712944	n.d.	0.0683536	n.d.	0.125326	n.d.	0.085935	0.107379	0.0894649	0.0811706	n.d.	n.d.	n.d.	n.d.	0.0749449	0.0968699	0.140198	0.105517
12_HEPE	0.33249	0.168525	n.d.	0.882444	n.d.	n.d.	0.180748	0.296352	0.421285	1.14303	n.d.	n.d.	n.d.	0.176284	0.220563	0.132468	0.217414	1.12123	0.248547	n.d.	n.d.	n.d.	n.d.	n.d.	n.d.	0.13514	n.d.	n.d.	n.d.	n.d.	n.d.	n.d.
12S_HETE/8S_HETE	3.12916	1.6037	0.629578	12.2474	0.902525	0.370762	4.17105	10.0203	3.08653	15.1295	0.455191	0.188986	1.66733	2.34862	2.9752	3.92927	6.71037	6.40715	4.4151	0.262746	0.519779	0.981919	0.637922	0.624637	1.92408	1.01917	0.909257	0.572981	0.717432	1.02318	0.807558	0.737542
12S_HHTrE	0.342964	0.311897	0.100997	n.d.	0.0819083	0.0353985	0.246602	0.783164	n.d.	0.900183	n.d.	n.d.	0.0553007	0.12362	0.229655	0.224906	0.549971	0.530774	0.477485	0.111406	n.d.	0.0445185	0.0521617	0.0665166	n.d.	n.d.	n.d.	n.d.	n.d.	0.115775	0.0449092	0.0748405
13_OxoODE#10.22	n.d.	0.221725	0.403624	n.d.	0.312126	0.175549	n.d.	0.189624	0.113195	0.222887	0.0975445	0.124807	0.108008	0.131848	0.201939	0.193119	0.189612	0.49175	0.156208	0.470889	0.194738	0.115026	n.d.	n.d.	n.d.	0.291671	0.148072	n.d.	n.d.	0.153749	n.d.	0.226647
14,15_DiHETrE	0.165043	0.266667	0.378543	0.165383	0.315931	0.143652	0.210123	0.323513	0.183817	0.510987	0.219208	0.367075	0.168474	0.181526	0.210325	0.225666	0.12109	0.450826	0.239722	0.256233	0.331957	0.370729	0.225287	0.27127	0.283001	0.271519	0.446786	0.13273	0.255349	0.22698	0.297912	0.26642
14_HDoHE_10_HDoHE	2.10317	0.996688	0.28671	3.90548	0.336513	0.148763	1.64056	3.61503	2.8832	5.25765	0.161438	0.0926695	0.350448	1.19435	1.69786	1.84591	3.15564	5.71935	1.21897	0.14784	0.229003	0.313309	0.191203	0.238815	0.253061	0.474678	0.102667	0.148012	0.233248	0.401771	0.21736	0.238978
15deoxy_PGJ2	1.18406	0.370921	0.332659	0.362696	0.348265	0.376597	0.913597	1.00596	0.483126	0.250054	0.191715	0.67679	0.37355	0.236205	0.278134	0.214069	0.294538	0.210929	0.561611	0.720132	0.204757	0.678665	1.03662	1.1998	0.766054	0.494604	1.2882	0.376613	1.21437	0.614369	1.01317	1.34273
15S_HETE	0.357874	0.237456	0.153539	0.416324	0.173306	0.122801	0.314717	0.714736	0.707401	0.585679	0.130395	0.123157	0.125908	0.239966	0.382029	0.428159	0.374806	0.997679	0.406491	0.128118	0.123001	0.151655	0.12577	0.180914	0.187479	0.162282	0.158361	0.0802078	0.147143	0.204961	0.179095	0.170275
18_HEPE	0.173148	0.140964	0.0755826	0.168605	0.128726	0.107433	0.171087	0.141108	0.207329	0.119611	0.0769935	0.129031	n.d.	n.d.	0.120968	n.d.	0.0645461	0.183832	0.125469	0.169154	n.d.	0.134038	0.146061	0.170784	n.d.	0.158263	n.d.	0.0881441	0.125935	0.14432	0.151299	0.143938
20_HETE	0.280003	0.388564	0.529413	0.244485	0.486262	0.235849	0.211497	0.398529	n.d.	0.794878	0.448626	0.725461	n.d.	n.d.	n.d.	n.d.	0.205534	0.817686	n.d.	0.37522	0.305368	0.17866	0.161609	0.283917	0.262527	0.421904	n.d.	n.d.	0.181639	0.229039	0.203352	0.240592
3_HOTrE#9.39	0.202573	0.235448	0.151459	0.184674	0.182948	0.0774186	0.151968	0.130691	0.145755	0.622058	0.188292	0.646187	0.198509	0.375701	0.461101	0.1192	0.118252	0.57566	0.193252	0.329227	0.17775	0.20715	0.237481	0.291368	0.161111	0.312724	0.2346	0.439679	0.162813	0.5277	0.154025	0.354264
5,6_DiHETrE	0.346376	0.692915	0.317019	0.164545	0.370998	0.396924	0.0962592	0.298957	0.28571	0.314772	0.253095	0.347235	0.243402	0.203091	0.291911	0.103987	0.246652	0.428797	0.187882	0.211712	0.226207	0.337962	0.661823	0.364629	0.369368	0.439318	0.94274	0.249411	0.470777	0.334279	0.265003	0.253658
5S_HETE	0.14038	0.207143	0.228031	0.0898694	0.202329	0.189183	0.0961748	0.161022	0.142456	0.298832	0.120473	0.18622	0.0768754	0.0858417	0.10636	0.134656	0.15117	0.352623	0.115706	0.162462	0.129431	0.0966398	0.206261	0.221648	0.201686	0.399141	0.29759	0.139062	0.172715	0.186431	0.188534	0.138203
6trans_LTB4	0.131492	0.189934	0.143893	0.10798	0.17123	0.0773758	0.0401853	0.0585549	0.130735	0.200921	0.102766	0.299002	0.0745523	0.136585	0.186215	0.0827123	0.0472514	0.432984	0.128779	0.190582	0.151161	0.260789	0.182692	0.151263	0.196824	0.396029	0.417362	0.133209	0.128781	0.124533	0.179389	0.102949
8,9_DiHETrE	0.043935	0.0599215	0.106037	0.0369048	0.083165	0.0559508	0.0419088	0.0785408	0.0672728	0.156615	0.0585039	0.138593	0.0526267	0.055721	0.058614	0.0559216	0.0465904	0.14937	0.056304	0.098239	0.0864755	0.108646	0.095611	0.090595	0.10325	0.113833	n.d.	0.0652415	0.0865705	0.0817275	0.0814543	0.0556425
9(R)_13(R)_HODE_EPOME_mix	2.28989	2.25393	3.22978	1.92478	1.9197	1.43307	2.14574	3.39183	1.00324	6.53613	2.54353	4.60271	4.07751	3.01184	4.51497	1.6997	1.53208	5.97914	2.31884	3.69701	2.04225	1.10117	3.9768	2.7898	2.82155	5.32528	2.76946	8.44478	1.46227	4.45539	1.80842	10.0606
9.10_DiHOME	1.98192	1.42869	5.84079	2.98394	1.50753	3.97601	1.46832	2.7502	1.00436	2.7224	2.32189	1.70456	4.42145	3.04727	2.48305	2.08737	1.08008	4.01044	2.09687	2.11051	2.66966	1.79166	1.01877	0.828808	2.44445	3.73088	1.13593	8.39223	1.59365	2.62293	2.14654	5.90567
9_HOTrE#9.26	0.264085	0.386786	0.346543	0.283305	0.248582	0.358555	0.148791	0.19474	0.160366	0.862873	0.292864	0.983354	0.859894	0.894786	1.19334	0.461938	0.136372	0.633549	0.266122	0.679452	0.260407	0.925967	1.14674	0.55696	0.273526	0.731747	1.15875	3.43579	0.216444	0.966542	0.319454	0.847467
9_HpODE#9.91	30.2586	37.1909	30.8142	28.2129	44.8237	14.1085	53.985	13.86	17.7724	77.5816	41.7494	82.3654	56.3414	45.6531	30.6324	34.5071	48.7172	52.3256	11.8516	19.8274	18.3942	35.6524	58.5932	19.7135	22.1195	42.0761	55.1797	46.7702	22.9623	34.3702	22.381	24.6463
AA	10.4448	21.7862	16.1863	9.29449	10.7446	18.4414	7.86449	15.0669	12.7923	29.6437	9.09306	8.45445	4.03624	12.2766	14.6906	16.5451	17.411	32.2316	24.3948	32.4356	9.97008	11.3427	10.5035	13.5431	10.8512	24.2036	13.6482	8.92773	15.176	9.05958	14.644	10.5305
Adrenic_Acid#13.26	0.0444129	0.0961813	0.0818372	0.043929	0.0490343	0.118742	0.06245	0.137876	0.0729107	0.211898	0.0716399	0.0725796	n.d.	0.143581	0.22853	0.228305	0.202551	0.258414	0.214045	0.214496	0.10496	0.0874417	0.0921063	0.175839	0.102721	0.17581	0.150746	0.101614	0.169482	0.0557055	0.1457	0.122074
DGLA#13.03	0.125355	0.296033	0.167728	0.06573	0.0956116	0.181397	0.0570647	0.153407	0.112367	0.365552	0.0885205	0.0496903	0.0254	0.184636	0.244623	0.102863	0.15364	1.0673	0.422276	0.800296	0.155	0.0733288	0.100217	0.119243	0.0620492	0.313952	0.102729	0.0918013	0.160326	0.151358	0.107187	0.200137
DGLA#13.2	0.0549218	0.146853	0.0591672	0.0509874	0.0861944	0.159683	0.0632688	0.0855256	0.0796702	0.231328	0.0914005	0.0960146	n.d.	0.140264	0.153935	0.14547	0.118827	0.284412	0.164305	0.176872	0.0652938	0.0986868	0.116364	0.185238	0.0887975	0.209048	0.0807483	0.0710443	0.105143	0.0447576	0.0930723	0.0496768
DHA	14.4837	19.1606	16.0595	8.92565	11.0197	14.9937	6.86834	10.2043	24.8171	19.5902	8.19763	14.5857	3.2767	12.6085	16.147	11.4384	11.1645	44.0782	11.2057	46.9204	10.9436	8.1317	9.39989	20.31	11.2337	48.4677	8.46387	12.0193	13.33	9.92713	7.09573	6.46581
DPA	2.37429	5.84527	3.61217	1.77886	2.19923	4.47152	1.60487	2.8372	3.19185	7.6594	2.63548	2.57895	0.351064	2.29166	3.87306	1.69031	1.63841	9.42543	5.50691	14.0657	2.7704	1.04761	2.72947	5.96169	2.7964	8.22657	2.9928	3.63752	3.78791	3.12801	1.90312	2.98032
DPA#12.97	0.302741	0.806224	0.710246	0.330715	0.387555	0.898285	0.374933	1.12116	0.543022	1.71124	0.675137	0.586644	0.371682	0.665846	0.94325	0.872607	1.26146	2.66677	1.07712	1.23228	0.604009	0.407873	0.716232	1.09174	0.596547	1.88734	1.03115	1.34221	1.49176	0.484644	1.08791	0.632238
EPA	1.4718	2.41986	0.76965	1.38229	1.74544	2.13644	0.621113	0.586095	3.69016	2.03516	0.759101	1.42144	0.200025	1.68422	1.7307	0.651462	0.521859	4.28407	1.94702	6.03666	0.911281	1.11652	2.69	2.30316	2.4672	5.66527	1.54827	3.03086	1.89212	0.821234	1.00627	0.827498
EPA#12.20	0.165151	0.328572	0.119603	0.119982	0.139199	0.195384	0.0492774	0.0783931	0.262726	0.172091	0.0414227	n.d.	0.0348192	n.d.	0.100567	0.0813955	0.0937066	0.416091	0.1795	0.616089	0.0771519	0.156514	0.704476	0.317231	0.261612	0.452039	0.484644	0.772084	0.776872	0.18096	0.594649	0.258752
EPA#12.60dp	0.226748	0.290775	0.152829	0.15235	0.208568	0.312356	0.223459	0.140724	0.345778	0.140583	0.0420511	0.0766683	n.d.	0.107327	0.12758	0.105077	0.163447	0.16933	0.120501	0.313466	0.0635374	0.125911	0.203274	0.342836	0.11471	0.387463	0.263458	0.197711	0.369082	0.285331	0.219891	0.210105
HHTrE#5.89	0.057735	0.0316045	0.0611924	n.d.	n.d.	0.0656476	0.176414	0.0689572	0.054352	0.0807	0.0684621	0.0605451	0.124525	n.d.	n.d.	0.0663514	0.0726089	n.d.	0.0676839	0.0364363	0.0705213	n.d.	n.d.	n.d.	n.d.	n.d.	n.d.	n.d.	0.0501388	0.0422423	n.d.	0.108422
HHTrE#9.22	0.175805	0.121504	0.0549431	n.d.	n.d.	n.d.	0.139545	0.323883	n.d.	0.183457	n.d.	n.d.	n.d.	n.d.	0.12853	0.119397	0.245268	0.0916625	0.187181	n.d.	n.d.	n.d.	n.d.	n.d.	n.d.	n.d.	n.d.	n.d.	n.d.	n.d.	n.d.	n.d.
HpODE#7.71	2.00491	2.32293	3.09012	2.81133	2.84276	5.04272	1.56012	1.64172	1.88328	5.30786	2.57731	2.23053	7.39021	10.7644	5.11697	2.31974	0.922021	4.45684	1.74774	4.38601	3.73327	9.8324	3.44743	2.01624	2.61995	4.28779	3.33874	4.64635	1.35188	5.34701	6.73838	4.36155
HpODE#8.72	0.606917	0.413762	0.485364	0.336909	0.386411	0.26769	0.405186	0.588856	n.d.	0.59439	0.412567	0.340904	0.611413	0.44341	0.432624	0.441417	0.361009	0.64911	0.303405	0.392433	0.349056	0.306706	0.404376	0.426264	0.336466	0.307885	0.783245	0.381795	0.445026	0.43022	0.437242	0.970205
Linoleic_acid#12.82	16.0182	27.4725	45.9856	14.6994	18.5118	26.0456	15.2974	29.5935	18.6573	36.2712	18.4253	14.8519	8.9752	11.78	16.7155	14.0894	21.1602	39.6155	27.4902	49.315	21.2207	8.54644	18.0535	25.7771	15.8915	39.4034	23.7175	23.8001	21.723	23.4239	15.2876	35.4908
Linolenic_acid#12.25	1.59418	3.33662	2.4016	1.05833	1.41699	1.8908	0.573524	0.588948	1.35578	4.05745	1.06874	0.988375	0.195807	0.364878	1.10091	0.482452	0.94673	3.29753	1.74732	7.44498	1.74173	0.659169	0.975459	1.77276	0.566517	2.67546	0.892157	1.11106	0.847066	1.98594	0.312259	1.91677
NoID_Feature_313#10.45	3.16063	0.937565	1.08807	0.893266	0.815668	0.392036	1.84982	1.66444	1.51833	0.740966	0.622177	0.515243	8.86232	2.86739	0.65426	2.1742	1.05235	0.693224	2.17658	0.919563	4.25152	1.3808	2.01632	1.40922	9.88403	2.5648	1.44965	1.97819	1.7725	0.992706	6.21942	1.89791
NoID_Feature_313#10.75	5.40672	6.05787	3.9151	3.49283	6.02076	3.35548	7.06263	3.56908	4.50912	10.3785	6.61482	9.88032	10.305	6.38818	3.76335	3.82098	7.65991	6.26187	2.75521	2.97468	4.24131	4.43338	5.52292	3.0357	3.39226	1.50385	5.49186	2.2527	4.07745	2.66809	2.91601	2.09449
NoID_Feature_313#12.27	n.d.	0.16711	n.d.	n.d.	n.d.	0.127132	0.121019	n.d.	0.940293	0.142579	0.0569116	0.0796483	0.468192	0.469843	0.490544	0.933675	0.118075	0.266276	0.368289	0.167442	0.490288	0.247016	0.375004	0.10794	0.26407	0.188544	0.401752	0.438327	0.445583	0.107364	0.186598	0.268156
NoID_Feature_313#12.47	1.8725	2.96913	2.28002	2.19227	1.69561	0.942858	2.80398	2.71355	2.72777	0.782011	1.5256	0.970112	4.44398	3.30191	2.66646	5.96025	2.49029	4.33432	4.37759	2.20917	2.46774	1.54033	1.07295	0.981445	4.74049	1.36275	2.93799	3.13382	2.17206	0.959151	1.86671	4.77867
NoID_Feature_313#8.04	0.20826	0.151249	0.359573	0.182788	0.238662	0.211309	0.157645	0.218564	0.0982681	0.426655	0.323203	0.157943	1.11554	0.314629	0.253899	0.140482	0.108317	0.303801	0.176132	0.222659	0.45613	0.116018	0.206504	0.177359	0.656018	0.572506	0.636958	0.215518	0.311786	0.474028	0.554596	0.341902
NoID_Feature_313#8.24	0.628006	0.422044	0.717983	0.54189	0.621222	0.678035	0.595833	0.703545	0.417673	1.08942	0.691698	0.470617	2.27002	0.344113	0.321415	0.440681	0.396855	0.796723	0.558886	0.355846	1.01125	0.307279	0.776117	0.49482	1.9504	1.08495	0.572114	0.680998	1.20323	0.698383	1.72016	1.08861
NoID_Feature_317#10.65	1.05605	0.520642	0.415254	0.410594	0.629488	0.373497	0.927315	0.84766	0.681086	0.974842	0.292697	0.717544	0.148256	0.261657	0.204359	0.327106	0.343502	1.0962	0.630553	0.800644	0.342461	0.377437	0.652528	1.14145	0.573567	0.979074	0.801895	0.366208	0.583842	0.605119	0.859314	0.700251
NoID_Feature_319#10.31	n.d.	0.163534	n.d.	n.d.	0.171662	0.0784267	n.d.	n.d.	n.d.	n.d.	0.124016	0.128903	n.d.	n.d.	0.412759	n.d.	n.d.	0.313836	n.d.	0.212864	0.0780155	0.169739	0.161598	0.160877	0.170406	0.316529	n.d.	0.0427536	0.116046	0.169513	0.176429	0.0547994
NoID_Feature_319#11.07	0.297743	0.271589	0.228793	0.174297	0.356367	0.204895	0.20544	0.16525	0.32086	0.6557	0.190851	0.24929	0.140674	0.167783	0.280417	0.230928	0.153179	0.46652	0.292853	0.498954	0.270832	0.117363	0.229431	0.379101	0.430435	0.620769	0.219343	0.202649	0.217184	0.32575	0.128163	0.243087
NoID_Feature_319#11.45	0.320353	0.558149	0.66037	0.268666	0.58613	0.544144	0.586421	0.76547	0.472104	1.70034	0.419047	0.444674	0.243397	0.259318	0.228468	0.515087	0.415925	1.10533	0.648713	0.639572	0.450135	0.242044	0.500261	0.862964	0.716981	0.719363	0.410126	0.300435	0.521113	0.550002	0.467824	0.38782
NoID_Feature_319#8.85	0.217362	0.0649966	n.d.	n.d.	0.168762	n.d.	0.291461	0.18108	n.d.	0.100612	0.146634	0.0822257	0.181356	0.141853	0.101596	0.0695516	n.d.	0.12113	0.0986916	0.0898587	0.0970429	0.152827	n.d.	n.d.	0.322218	0.130712	n.d.	0.139486	0.12415	0.0967592	0.260059	0.205102
NoID_Feature_333#6.17	n.d.	n.d.	n.d.	n.d.	n.d.	n.d.	n.d.	n.d.	n.d.	n.d.	n.d.	n.d.	n.d.	0.0976711	0.0416906	0.0424412	n.d.	n.d.	n.d.	n.d.	n.d.	0.104436	0.0755729	0.100799	n.d.	n.d.	0.15185	0.0659911	0.1175	0.0526744	n.d.	n.d.
NoID_Feature_333#9.2	2.41603	2.18482	2.44556	1.7334	3.63473	2.78645	1.78155	1.92053	0.786953	4.39724	2.71236	8.66339	1.43581	2.06812	1.61822	2.05004	1.64957	3.47326	1.58363	1.72155	1.89009	2.05927	1.70956	1.71791	2.65563	1.64925	3.62124	1.23331	2.0532	1.3183	2.31261	1.76037
NoID_Feature_335#5.54	n.d.	n.d.	n.d.	n.d.	n.d.	n.d.	n.d.	n.d.	n.d.	n.d.	n.d.	n.d.	n.d.	0.910587	0.233988	0.253065	n.d.	n.d.	n.d.	n.d.	n.d.	0.902263	0.68336	0.835613	0.30037	n.d.	1.11667	0.410986	0.374426	0.301054	0.163607	n.d.
NoID_Feature_335#7.02	0.217849	0.189334	0.336778	0.200172	0.5231	0.342032	0.509638	0.636955	0.484311	0.379369	0.14608	0.20822	0.168474	0.294042	0.13215	0.556898	0.100666	0.155762	0.47431	0.415588	0.396853	1.20241	0.239563	0.269756	0.401578	0.366674	0.981466	0.421773	0.239213	0.382529	0.450014	0.768475
NoID_Feature_335#9.77	0.206916	0.171396	0.13202	0.136229	0.339303	0.120725	0.228861	0.21549	0.120693	0.392433	0.305087	0.441841	n.d.	0.322025	0.182695	0.194288	0.218281	0.35562	n.d.	0.159327	0.189546	n.d.	n.d.	n.d.	n.d.	n.d.	2.89676	0.16295	n.d.	0.813911	0.232589	n.d.
NoID_Feature_335#9.86	0.192453	0.204103	n.d.	0.155632	0.365242	0.127037	0.137679	n.d.	n.d.	0.340915	0.237937	0.733067	n.d.	n.d.	n.d.	0.153529	0.196378	0.352658	n.d.	n.d.	n.d.	0.222251	n.d.	0.202641	n.d.	n.d.	n.d.	n.d.	n.d.	n.d.	n.d.	n.d.
NoID_Feature_337#9.84	0.18604	n.d.	n.d.	0.146728	n.d.	0.212378	0.145188	n.d.	0.15537	0.244988	0.223613	0.192101	0.137049	0.231783	0.275792	0.256796	n.d.	n.d.	0.206847	0.171556	0.151522	n.d.	n.d.	0.171472	0.284499	0.441426	n.d.	0.273888	0.186035	0.115177	0.435696	0.293843
NoID_Feature_349#5.13	0.0755676	n.d.	n.d.	n.d.	n.d.	n.d.	0.0692374	n.d.	n.d.	n.d.	n.d.	n.d.	n.d.	0.108988	0.0385904	0.073593	n.d.	n.d.	n.d.	0.0883206	n.d.	0.135426	0.106845	0.137461	0.0762066	0.0630445	0.356366	0.0778283	0.0992283	0.0695724	0.0975746	0.0829467
NoID_Feature_349#7.21	0.146568	0.0988084	0.0565159	0.133086	0.196503	0.0867075	0.240402	0.151946	0.124068	n.d.	n.d.	n.d.	n.d.	n.d.	0.731109	n.d.	n.d.	n.d.	0.114887	0.0781442	0.205607	1.09187	0.279708	0.262115	0.263599	0.224261	0.228858	n.d.	0.223497	0.869751	n.d.	0.24614
NoID_Feature_349#8.1	0.147639	n.d.	0.0880463	n.d.	n.d.	n.d.	0.142659	0.199599	0.0684545	n.d.	n.d.	0.113931	n.d.	n.d.	n.d.	n.d.	n.d.	n.d.	0.169288	0.128208	n.d.	0.193467	0.188293	0.179025	n.d.	n.d.	0.509081	0.0869855	0.169424	0.0910626	0.265784	0.203659
NoID_Feature_351#2.63	n.d.	n.d.	n.d.	n.d.	n.d.	n.d.	0.414543	n.d.	n.d.	n.d.	n.d.	n.d.	n.d.	1.65314	0.744437	0.69292	n.d.	0.170381	n.d.	0.193802	n.d.	3.17375	1.43439	1.75586	1.01092	0.12939	2.64496	1.38722	1.37719	0.564798	0.251328	n.d.
NoID_Feature_351#7.31	0.135961	0.111898	n.d.	n.d.	0.110842	n.d.	0.281758	n.d.	n.d.	0.256208	0.0976299	n.d.	0.234218	n.d.	n.d.	n.d.	0.0818001	n.d.	0.199589	0.370389	0.146831	n.d.	n.d.	n.d.	n.d.	0.114006	n.d.	n.d.	n.d.	0.189621	0.619284	0.168821
NoID_Feature_373#8.15	0.147279	0.0882419	n.d.	n.d.	n.d.	n.d.	0.139801	0.13075	0.144844	0.122234	0.107955	0.134326	0.184388	0.15083	0.163321	0.238697	0.0791769	0.12183	0.155007	0.0932786	0.12433	0.193182	0.178275	0.0831494	0.20038	0.135658	n.d.	0.0962346	0.127574	0.132232	0.176482	0.249686
Oleic_Acid	16.1636	26.611	31.0093	16.3961	15.7536	29.5481	17.2059	18.9795	22.7729	41.7305	20.2221	17.851	11.5312	16.6058	19.5289	22.0723	25.3722	43.0933	30.7874	44.4918	22.3174	5.6427	9.21658	29.4566	12.448	37.7956	16.9735	10.1313	16.5719	16.7095	9.22418	26.0536
Palmitic_Acid	0.321541	0.404712	0.344339	0.250821	0.19209	0.335603	0.193663	0.326173	0.435847	0.452374	0.304339	0.256436	0.936186	1.3279	1.39831	1.27461	3.49967	0.527166	0.642815	1.41378	0.50035	0.540467	1.01317	1.64204	1.05269	0.813911	1.90753	0.940808	1.67517	0.268834	0.792985	1.71169
PGD2	0.055412	n.d.	0.0274195	0.0354605	0.0291992	0.0336745	0.069789	n.d.	0.0446764	n.d.	n.d.	0.0722414	0.0416925	n.d.	n.d.	n.d.	n.d.	n.d.	0.0812857	0.0870963	n.d.	0.0987994	0.0727605	0.0799842	0.0501261	0.0530178	0.0816658	0.0384326	0.0764476	0.0499706	0.0665547	0.0659972
PGE2	0.1237	0.166159	0.0713794	n.d.	0.0588249	0.0263295	0.13181	0.308444	0.0356588	0.458308	n.d.	n.d.	n.d.	0.074681	0.164126	0.138759	0.227718	0.249651	0.195653	0.0970139	0.0404288	n.d.	0.04365	0.0726424	0.0441164	0.0370641	n.d.	n.d.	0.027436	0.0794757	0.033597	0.0474599
PGF2a	0.0491029	0.0442731	n.d.	n.d.	n.d.	n.d.	n.d.	0.0723599	n.d.	0.150343	n.d.	n.d.	n.d.	n.d.	n.d.	n.d.	0.0469718	0.0447598	0.0661785	0.0368931	n.d.	n.d.	n.d.	n.d.	n.d.	n.d.	n.d.	n.d.	n.d.	n.d.	n.d.	0.0707176
PGx#4.5	n.d.	n.d.	n.d.	n.d.	n.d.	n.d.	n.d.	n.d.	n.d.	n.d.	n.d.	n.d.	n.d.	n.d.	n.d.	n.d.	n.d.	n.d.	n.d.	n.d.	n.d.	n.d.	n.d.	n.d.	n.d.	0.0811914	n.d.	n.d.	n.d.	0.0758204	0.142378	n.d.
Stearic_Acid	n.d.	n.d.	n.d.	n.d.	n.d.	n.d.	n.d.	n.d.	n.d.	n.d.	n.d.	n.d.	0.101306	0.113849	0.25263	0.0831046	0.0765202	n.d.	n.d.	n.d.	n.d.	0.018773	0.0425172	0.0548337	0.0379505	n.d.	0.070076	0.053448	0.179147	n.d.	0.0355887	0.0947324
Stearidonic_Acid#11.63	0.0619128	0.178179	0.100809	0.036478	0.0698828	0.078253	0.0292464	0.0490909	0.135214	0.224408	0.0782856	0.0698721	n.d.	0.0381049	0.074517	0.0351615	0.040096	0.250554	0.123543	0.434467	0.0813954	0.0390541	0.089822	0.186584	0.106658	0.361548	0.0367431	0.048363	0.0600269	0.0717441	0.0572168	0.0589507
Stearidonic_Acid#12.00	0.0420683	0.0683363	0.127222	0.0418396	0.0650264	0.0782566	0.0821027	0.162836	0.0747804	0.221583	0.0842783	0.0760865	n.d.	0.0347426	n.d.	0.0563317	0.0507863	0.132549	0.115871	0.103096	0.0653689	0.0417843	0.0430622	0.134762	0.0849569	0.136672	0.0606391	0.0506698	0.123356	0.0731948	0.0741205	0.04352
